# First-line chemotherapies administered before hematopoietic cell transplantation in children with acute leukemia: effect on the spermatogonial pool

**DOI:** 10.1101/2023.12.27.23300381

**Authors:** A.S. Gille, L. Lenez, A. Vanhæsebrouck, D. Rivet-Danon, C. Lapoujade, L. Riou, J.H. Dalle, K. Yakouben, M. Peycelon, M. Fahd, A. Paye-Jaouen, D. Meyran, G. Leverger, M.D. Tabone, H. Boutroux, S. Irtan, C. Chenouf, M. Sibony, C. Chalas, C. Patrat, J.P. Wolf, N. Boissel, P. Fouchet, C. Poirot, V. Barraud-Lange

**Author notes:** Correspondence: Virginie Barraud-Lange, AP-HP.Center-University Paris Cité. These authors contributed equally to this work (L. Lenez, A. Vanhæsebrouck, C. Poirot, V. Barraud-Lange).

## Abstract

Approximately 20% of pediatric patients presenting with acute leukemia (AL) receive an allogeneic hematopoietic stem cell transplantation (HSCT) either in the first or subsequent complete remission. Survivors are exposed at adulthood to fertility impairment, which is one of the most worrisome long-term side effects of pre-HSCT myeloablative conditioning regimens, while conventional chemotherapy is associated with a low risk of infertility. Thus, fertility preservation is highly recommended in young patients before HSCT. Testicular tissue cryopreservation (TTC) is the only option offered to prepubertal or peripubertal patients, with the perspective of restoring fertility from the spermatogonia contained in the immature tissue. Our study presents the largest series published to date about the testicular tissue content of spermatogonia in young patients with AL after administration of first-line chemotherapies. It shows that non-alkylating chemotherapies administered before TTC do not significantly reduce the spermatogonial pool. Our work also confirms in a large population that CCD over 4 g/m² causes sharp depletion of the spermatogonial pool. This study provides new valuable information regarding the reproductive potential of testicular tissue collected before HSCT from children with AL previously exposed to first-line chemotherapies including alkylating agent or not.
