## Supplemental Tables for "First-line chemotherapies administered before hematopoietic cell transplantation in children with acute leukemia: effect on the spermatogonial pool"

### Sheet: Table 1 Multivariate analysis
	Table 1. Treatments associated with S/T and with SCO%, multivariate analysis. All models are adjusted for age at biopsy, year of biopsy and type of leukemia.
		Association with S / T				Association with SCO%
		Initial model		Final model		Initial model		Final model
		Coefficient (sd)	p-value	Coefficient (sd)	p-value	Coefficient (sd)	p-value	Coefficient (sd)	p-value
	Cumulative doses
	Cyclophosphamide (g/m²)	-0.154 (0.088)	0.088	-0.142 (0.068)	0.042*	0.061 (0.029)	0.044*	0.058 (0.022)	0.012*
	Vincristine (g/m²)	25.5 (32.0)	0.429	20.3 (12.8)	0.119	-4.03 (10.61)	0.706
	Etoposide (g/m²)	0.181 (0.224)	0.423			-0.068 (0.074)	0.363
	IV methotrexate (g/m²)	-0.011 (0.017)	0.538			0.005 (0.006)	0.388
	IV Anthracycline	-0.7163	0.3356			0.2583	0.2875
	IV/SC cytarabine (g/m²)	0.003 (0.009)	0.705			0.001 (0.003)	0.864
	Intrathecal injections
	Cytarabine IT number	-0.047 (0.039)	0.237			-0.019 (0.016)	0.254
	Methotrexate IT number	0.052 (0.049)	0.294			0.015 (0.013)	0.238
	Treatment (yes/no)
	Amsacrine	-0.727 (0.588)	0.222			0.246 (0.196)	0.215
	PO methotrexate	-0.319 (0.421)	0.451			0.066 (0.140)	0.637
	Nelarabine	-0.238 (0.371)	0.524			0.119 (0.123)	0.339
	Thioguanine	-0.223 (0.430)	0.606			0.086 (0.143)	0.551
	Gemtuzumab ozogamicin	-0.231 (0.470)	0.625			-0.044 (0.153)	0.775
	Ifosfamide	-0.091 (0.300)	0.762			0.060 (0.100)	0.548
	Abbreviations: S/T: average number of spermatogonia per cross section of the seminiferous tubule; SCO: Sertoli cells only; sd: standard deviation; IV: intraveinous; SC: subcutaneous; IT: intrathecal; PO: per os.

### Sheet: Table S1 characteristics pop
Table S1. Characteristics of the study population. The distributions of the cumulative/number of doses only included patients who received treatment at a known dose. Patients for whom taking the molecule or the dosage were not known were counted in the missing data.
	n (%)	Mean ± sd (range)	MD (%)
Patients	75 (100)	-	-
Analysed Samples	76 (100)	-	-
Acute leukemia & treatment characteristics
Year of AL diagnosis	-	2015 ± 3 (2006 - 2019)	1 (1.3)
Age at AL diagnosis, years	-	5.8 ± 3.6 (0.3-12.5)	1 (1.3)
ALL	48 (64)	-	0 (0)
AML	23 (30.7)	-	0 (0)
BAL	4 (5.3)	-	0 (0)
Time between diagnosis of AL and TTC, years	-	1.6 ± 1.6 (0.2-7.6)	1 (1.3)
Time between last chemotherapy administration and , TTC months	-	1.1 ± 2.3 (0-17.9)	13 (17.3)
Anthracyclines (doxorubicine equivalent, mg/m²)	75 (100)	281.0 ± 123 (40-623)	2 (2.7)
IV/SC cytarabine, mg/m²	74 (98.7)	26371.0 ± 20673.4 (1200-92320)	1 (1.3)
Asparaginase, UI/m²	65 (86.7)	68625.7 ± 62328.1 (5167-182500)	2 (2.7)
Etoposide, mg/m²	57 (76)	857.4 ± 610.2 (150-3300)	2 (2.7)
Vincristine, mg/m²	51 (68)	19.4 ± 9.6 (3-38)	2 (2.7)
Alkylating agents (CED), mg/m²	48 (64)	3446.4 ± 1566.0 (900-7488)	2 (2.7)
Cyclophosphamide, mg/m²	47 (62.7)	3299.6 ± 1486.0 (750-7000)	2 (2.7)
IV methotrexate, g/m²	42 (56)	16 ± 10.6 (1-41)	2 (2.7)
Mercaptopurine, mg/m²	42 (56)	3654.8 ± 2859.7 (250-10905)	3 (4)
Thioguanine, mg/m²	33 (44)	2482.3 ± 1216.8 (840-5040)	2 (2.7)
Vindésine, mg/m²	28 (27.3)	9.7 ± 2.3 (6-15)	2 (2.7)
Amsacrine, mg/m²	27 (36)	300 ± 0 (300-300)	2 (2.7)
PO methotrexate, g/m²	23 (30.7)	185.7 ± 125.9 (75-375)	2 (2.7)
Ifosfamide, mg/m²	14 (18.7)	3433.3 ± 1235.3 (2000-6000)	2 (2.7)
Nelarabine, mg/m²	11 (14.7)	6138.9 ± 2540.6 (3250-9750)	2 (2.7)
Treated with blinatumomab	10 (13.3)	-	0 (0)
Fludarabine, mg/m²	9 (12)	289.7 ± 113.8 (88-450)	0 (0)
Treated with gemtuzumab ozogamicin	8 (10.7)	-	0 (0)
Clofarabine, mg/m²	2 (2.7)	250 ± 212 (100-400)	0 (0)
Treated with hydroxyurea	2 (2.7)	-	1 (1.3)
Cytarabine IT number	74 (98.7)	6.9 ± 5.5 (1-21)	4 (5.3)
Methotrexate IT number	73 (97.3)	9.5 ± 7.1 (1-31)	2 (2.7)
ITT histological analysis
Age at ITT-CP, years	-	7.3 ± 3.8 (0.9 - 13.7)	0 (0)
Number of analysed cross-sections	-	73 ± 51 (25 - 306)	0 (0)
S/T	-	0.9 ± 1.0 (0 - 6.6)	0 (0)
SCO%	-	66 ± 25 (12-100)	0 (0)
Abbreviations: sd: standard deviation; MD: missing data; AL: acute leukemia; ALL: acute lymphoblastic leukemia; AML: acute myeloid leukemia; BAL: biphenotypic acute leukemia; ITT-CP: immature testicular tissue cryopreservation; IV: intraveinous; SC: subcutaneous; CED: cumulative cyclophosphamide equivalent dose; PO: per os; IT: intrathecal; S/T: average number of spermatogonia per cross section o…

### Sheet: Table S2 univariate analyses
	Table S3. Coefficients and p-value for the association between chemotherapy drugs and the histological parameters.
		Association with the S/T		Association with the SCO%
		Coefficient	p-value	Coefficient	p-value
	Treatment variables
	Cumulative doses
	Anthracyclines (doxorubicine equivalent, g/m²)	-0.716	0.336	0.258	0.288
	IV/SC cytarabine (g/m²)	0.008	0.076	-0.003	0.053
	IV methotrexate (g/m²)	-0.019	0.014	0.009	0.001
	Vincristine (g/m²)	-11.458	0.118	6.374	0.009
	Asparaginase (UI/m²)	-0.000	0.818	0.001	0.344
	Etoposide (g/m²)	-0.129	0.347	0.076	0.100
	Alkylants (g/m²)	-0.12	0.004	0.054	0.000
	Cyclophophasmide (g/m²)	-0.125	0.004	0.056	0.000
	Mercaptopurine (mg/m²)	-0.004	0.899	0.007	0.529
	Intrathecal injections
	Cytarabine IT number	-0.032	0.046	0.014	0.008
	Methotrexate IT number	-0.021	0.085	0.011	0.006
	Treatment (yes/no)
	PO methotrexate	-0.115	0.555	0.092	0.158
	Vindesine	-0.040	0.830	0.075	0.225
	Ifosfamide	-0.280	0.236	0.133	0.094
	Thioguanine	-0.196	0.274	0.120	0.042
	Amsacrine	0.518	0.004	-0.178	0.003
	Nelarabine	-0.252	0.311	0.114	0.171
	Blinamumomab	-0.330	0.202	0.042	0.627
	Fludarabine	-0.037	0.897	-0.102	0.264
	Gemtuzumab ozogamicine	0.151	0.618	-0.146	0.126
	Adjustment factors
	AL year of diagnosis	-0.0564	0.049	0.0105	0.2751
	AL type (AML as reference)		0.0272		0.0055
	ALL	0.4881	0.0113	-0.1993	0.0016
	BAL	0.4435	0.246	-0.1118	0.3737
	Maintenance therapy	-0.3148	0.0875	0.1612	0.0078
	Year of ITT-CP	-0.0759	0.0148	0.0193	0.0676
	Age at AL diagnostic, years	0.0358	0.1537	-0.005	0.5502
	Age at ITT-CP, years	0.0271	0.2574	-0.0007	0.9293
	Time between diagnosis of AL and ITT-CP, years	-0.0001	0.5817	0.0001	0.239
	Time between last chemotherapy administration and ITT-CP, months	-0.1537	0.4107	0.0257	0.625
	Weight (kg)	0.0037	0.5527	0.0012	0.5762
	Height (cm)	0.0042	0.2585	-0.0003	0.8348
	Body surface (m²)	0.1848	0.4866	0.0421	0.6409
	Abbreviations: S/T: average number of spermatogonia per cross section of the seminiferous tubule; SCO: Sertoli cells only; IT: intrathecal; IV: intraveinous; SC: subcutaneous; PO: per os; AL: acute leukemia; AML: acute myeloid leukemia; ALL: acute lymphoblastic leukemia; BAL: biphenotypic acute leukemia; ITT-CP: immature testicular tissue cryopreservation.

### Sheet: Table descriptive stat
Table S3. Descriptive statistics of acute leukemia management and testicular histology for 75 boys who underwent testicular biopsy before exposure to conditioning regimen for hematopoietic stem cell transplantation.
Patient	Age range at AL diagnosis, years	AL type	Time between diagnosis of AL and ITT-CP, years	Time between last chemotherapy administration and ITT-CP, months	Anthracyclines (doxorubicine equivalent), g/m²	IV/SC cytarabine, g/m²	Asparaginase, UI/m²	Etoposide, g/m²	Vincristine, g/m²	CED, g/m²	Cyclophosphamide, g/m²	IV methotrexate, g/m²	Mercaptopurine, g/m²	Thioguanine, g/m²	Vindesine, g/m²	IV amsacrine, g/m²	PO methotrexate, g/m²	Ifosfamide g/m²	Nelarabine, g/m²	Treated with blinatumomab	IV fludarabine, g/m²	Treated with gemtuzumab ozogamicine	Clofarabine, g/m²	Treated with hydroxyurea	Cytarabine IT number	Methotrexate IT number	Age at ITT-CP, years	Analysed cross-sections, number	S/T	SCO%
1	6-10	ALL	4.82	0.59	0.155	1.56	182.5	0.45	0.0315	4	4	1.4	10.905	1.26	0.009	0	0.375	0	0	No	0	No	0	No	5	15	12.3	35	1.94	34
2	6-10	ALL	0.56	0.16	0.149	13.2	129	0.5	0.0075	3.976	3	10	1.68	0	0.006	0	0	4	0	No	0	No	0	No	5	6	7.3	73	2.45	18
3	0-5	ALL	0.52	1.74	0.106	16.36	64	1.35	0.0105	3	3	5	0	1.26	0	0	0	0	0	No	0	No	0	No	4	6	3.5	45	1.29	42
4	6-10	BAL	0.33	0.76	0.24	27.4	0	0	0.003	0	0	0	0	0	0	0.3	0	0	0	No	0	No	0	No	1	2	8.2	47	0.70	66
5	12.2	AML	0.22	1.22	0.24	19.4	0	0	0	0	0	0	0	0	0	0.3	0	0	0	No	0	No	0	No	1	1	12.4	103	0.21	91
6	0-5	ALL	6.12	0.79	0.347	17.08	136	0.9	0.0255	4.488	4	33	4.5	4.28	0.012	0	0.1	2	0	No	0	No	0	No	21	22	10.6	50	1.12	66
7	7.6	AML	0.28	1.15	0.24	31.4	6	0	0	0	0	0	0	0	0	0.3	0	0	0	No	0	No	0	No	1	1	7.8	32	2.88	25
8	0-5	ALL	0.5	0.82	0.173	8	54	0.45	0.0105	3	3	5	0	0	0	0	0	0	6.5	No	0	No	0	No	4	5	4.7	26	0.46	85
9	11-15	ALL	0.78	MD	0.298	16	144	1.5	0.018	4.8	4.8	5	MD	0	0.009	0	0	0	9.75	No	0	No	0	No	7	8	11.9	35	0	100
10	6-10	ALL	0.56	0.20	0.214	16.6	90	1.65	0.0105	2	2	5	0	2.1	0.009	0	0	0	0	No	0	No	0	No	8	9	10.9	43	2	37
11	8.5	AML	0.28	0.79	0.24	43.4	0	0	0	0	0	0	0	0	0	0.3	0	0	0	No	0	No	0	Yes	3	3	8.8	25	1.48	52
12	0-5	ALL	1.4	0.89	0.323	8.72	126	1.5	0.021	5.8	5.8	25	2.45	2.52	0.009	0	0.075	0	6.5	No	0	No	0	No	12	13	6	78	0.31	83
13	11-15	ALL	0.56	MD	MD	MD	MD	MD	MD	MD	MD	MD	MD	MD	MD	MD	MD	MD	MD	No	0	No	0	No	MD	MD	13	25	2.12	36
14	3.1	AML	1.1	0.95	0.623	74.2	12	0.4	0	0	0	0	0	0	0	0.3	0	0	0	No	0.3	No	100	No	4	4	4.2	61	0.55	72
15	4.9	AML	0.94	0.13	0.373	92.32	12	0.55	0	0	0	0	0.25	0	0	0.3	0	0	0	No	0	Yes	0	No	2	2	5.8	25	1.32	44
16	MD	ALL	MD	MD	MD	0	MD	MD	MD	MD	MD	MD	MD	MD	MD	MD	MD	MD	MD	No	0	No	0	MD	MD	MD	6.7	26	0	100
17	0-5	ALL	1.02	1.02	0.326	34.716	53.75	1.116	0.0115	1.5308	0.75	22.5	0.7625	2.39	0.006	0	0	3.2	0	No	0	No	0	No	18	13	1.3	28	0.04	96
18	0-5	ALL	2.03	1.02	0.359	20.6	131	3.3	0.0195	7.488	7	21	2.45	3.02	0.012	0	0.125	2	0	No	0	No	400	No	2	14	3.5	61	0	100
19	6-10	ALL	2.89	MD	0.324	14.4	138	0.5	0.0285	5.976	5	15	5.18	1.68	0.006	0	0.075	4	0	No	0	No	0	No	5	11	11.2	44	0	100
20	1.1	AML	0.27	0.79	0.24	31.4	6	0	0	0	0	0	0	0	0	0.3	0	0	0	No	0	No	0	No	4	4	1.4	60	1.93	30
21	1.6	AML	0.29	0.72	0.24	31.52	6	0.15	0	0	0	0	0.25	0	0	0.3	0	0	0	No	0	No	0	No	5	4	1.9	96	1.17	43
22	7.0	AML	0.28	1.15	0.24	31.4	6	0	0	0	0	0	0	0	0	0.3	0	0	0	No	0	No	0	No	3	3	7.3	36	0.97	64
23	0-5	ALL	0.41	MD	0.136	8	0	0	0.0045	2	2	5	0	0	0	0	0	0	0	Yes	0	No	0	No	0	3	5.6	53	0.53	68
24	0-5	ALL	5.5	0.26	0.075	24.36	172	0.95	0.0285	3.2	3.2	7.4	9.45	1.26	0.009	0	0.375	0	0	No	0	No	0	No	2	13	7.8	61	1.34	31
25	6-10	ALL	0.4	0.36	0.139	16.36	54	1.35	0.0105	2	2	5	0	1.26	0	0	0	0	0	No	0	No	0	No	6	7	9.3	89	1.10	39
26	0-5	ALL	2.67	0.30	0.195	12.96	174	0.45	0.0375	1	1	2.4	9.725	2.1	0.009	0	0.375	0	0	No	0	No	0	No	7	17	5.3	81	1.79	33
27	5.8	AML	2.14	0.26	0.523	64.35	12	0.55	0	0	0	0	0	0	0	0.3	0	0	0	No	0.3	Yes	0	No	2	2	7.9	103	0.80	62
28	6-10	ALL	2.44	MD	0.221	24.36	175	0.95	0.033	2.2	2.2	2.4	9.225	1.26	0.009	0	0.375	0	0	No	0	No	0	No	0	17	10.1	44	1.20	64
29	0-5	ALL	0.41	2.70	0.04	8	0	0.45	0.003	2	2	5	0	0	0	0	0	0	0	Yes	0	No	0	No	0	3	3.5	100	1.20	42
30	5.3	AML	0.21	1.08	0.24	19.4	0	0	0	0	0	0	0	0	0	0.3	0	0	0	No	0	No	0	No	3	3	5.5	64	0.81	61
31	0-5	ALL	3.58	0.62	0.369	21.68	131	0.9	0.03	2	2	22	4	4.62	0.009	0	0.15	0	0	No	0	No	0	No	20	21	9.5	106	0	100
32	6-10	ALL	0.47	0.92	0.288	8	90	0.95	0.0135	5.5	5.5	5	0	0	0.009	0	0	0	3.25	No	0	No	0	No	8	10	11.2	163	0.68	64
33	0-5	ALL	3.46	MD	0.329	25.08	131	1.4	0.0255	3.2	3.2	22	3.5	3.78	0.009	0	0.15	0	0	No	0	No	0	No	11	16	5.6	32	0.03	97
34	6-10	ALL	2.55	MD	0.402	16.72	128	1.85	0.0285	6.2	6.2	31	3.15	2.52	0.009	0	0.075	0	0	No	0	No	0	No	16	23	13.4	34	0.56	85
35	9.4	AML	3.55	1.42	0.553	72.2	12	0.4	0	0	0	0	0	0	0	0.3	0	0	0	No	0.42	Yes	0	No	6	6	13	101	6.59	12
36	0-5	ALL	2.8	MD	0.329	5.44	128	1.35	0.0255	2	2	21	3.5	5.04	0.009	0	0.15	0	0	Yes	0	No	0	No	13	16	5.3	34	0.82	47
37	6-10	ALL	1.71	0.30	0.193	8.36	177.5	0.9	0.0285	1.464	0	11.4	9.225	1.76	0.012	0	0.375	6	0	No	0	No	0	No	6	17	11.3	26	1.31	38
38	0-5	ALL	1.93	0.43	0.23	52.05	67	0.5	0.0205	5.2	5.2	11	2.03	1.68	0	0	0	0	0	No	0	No	0	No	9	9	3	146	0.06	95
39	5.3	AML	0.28	MD	0.24	31.4	6	0	0	0	0	0	0	0	0	0.3	0	0	0	No	0	No	0	No	3	3	5.6	97	1.82	25
40	0-5	ALL	1.6	0.23	0.415	28.87	133.5	1.95	0.024	4.488	4	27	2.95	3.02	0.012	0	0.075	2	0	Yes	0	No	0	No	19	20	5.2	35	0.40	71
41	6-10	ALL	0.59	0.56	0.197	9.2	12.5	0.45	0.012	3	3	0	1.68	0	0	0	0	0	9.75	No	0	No	0	No	8	8	10.1	41	0.17	83
42	0-5	ALL	7.57	0.43	0.445	28.72	136	1.8	0.0285	4.976	4	33	3.3	3.52	0.015	0	0.075	4	0	No	0	No	0	No	19	20	12.7	29	0.76	90
43	5.2	AML	0.31	0.85	0.24	31.4	6	0	0	0	0	0	0	0	0	0.3	0	0	0	No	0	No	0	No	1	1	5.5	25	2.44	20
44	0-5	ALL	0.36	0.56	0.118	11.9375	5.167	0.5915	0.0045	0	0	0	0	0	0	0	0	0	3.25	No	0	No	0	No	8	7	0.9	45	0.49	67
45	0-5	ALL	4.49	MD	0.34	14.4	164	0	0.0225	4	4	21	3.08	1.68	0	0	0	0	0	Yes	0	No	0	No	17	18	8.7	100	0.31	82
46	6-10	ALL	4.46	0.03	0.31	33.2	131	1.35	0.0345	4	4	22	3.15	3.36	0.009	0	0.125	0	0	No	0	No	0	No	10	22	12.9	74	3.12	20
47	0.9	AML	0.24	1.08	0.24	19.4	0	0	0	0	0	0	0	0	0	0.3	0	0	0	No	0	No	0	No	3	3	1.2	74	0.39	78
48	2.1	AML	0.33	0.85	0.24	31.52	6	0.15	0	0	0	0	0	0	0	0.3	0	0	0	No	0	No	0	No	4	4	2.5	48	1.21	40
49	6-10	ALL	0.42	0.56	0.133	1.2	7.5	0	0.012	3	3	0	1.68	0	0	0	0	0	6.5	No	0	No	0	No	4	4	11.2	77	0.05	95
50	11-15	ALL	1.68	0.85	0.376	9.08	131	0.9	0.0225	4.976	4	33	4	4.28	0.015	0	0.1	4	0	No	0	No	0	No	19	20	13.7	68	0.21	94
51	11-15	BAL	0.49	1.15	0.24	51.4	0	1.8	0.012	0.9	0.9	0	0	0	0	0.3	0	0	3.25	No	0	No	0	No	6	7	12.8	39	2.08	41
52	6-10	ALL	0.61	0.03	0.219	1.8	56.5	0	0.012	3	3	20	3.43	0	0	0	0	0	0	No	0	No	0	No	4	11	10.9	70	0.53	66
53	12.0	AML	0.25	0.65	0.24	31.4	6	0	0	0	0	0	0	0	0	0.3	0	0	0	No	0	No	0	No	3	3	12.3	94	1.19	60
54	6.5	BAL	0.28	0.82	0.24	31.4	6	0	0	0	0	0	0	0	0	0.3	0	0	0	No	0	No	0	No	1	1	6.8	78	0.59	76
55	10.7	AML	1.9	17.87	0.373	44.2	12	0.4	0	0	0	0	0	0	0	0.3	0	0	0	No	0	No	0	Yes	6	6	12.6	67	1.09	64
56	3.1	AML	2.28	0.43	0.493	64.88	12	0.6	0	0	0	0	0.28	0	0	0.3	0	0	0	No	0.3	Yes	0	No	3	3	5.4	133	0	100
57	4.8	AML	1.05	1.22	0.493	64.2	12	0.4	0	0	0	0	0	0	0	0.3	0	0	0	No	0.3	Yes	0	No	1	1	5.9	42	0.76	60
58	0-5	ALL	0.47	0.62	0.197	9.2	12.5	0.45	0.012	3	3	0	1.68	0	0	0	0	0	6.5	No	0	No	0	No	5	6	4.1	199	0.42	76
59	1.1	AML	0.84	1.05	0.493	64.2	12	0.4	0	0	0	0	0	0	0	0.3	0	0	0	No	0.3	Yes	0	No	7	6	1.9	45	0.96	62
60	4.1	AML	1.58	0.95	0.493	74.2	12	0.4	0	0	0	0	0	0	0	0.3	0	0	0	No	0.45	Yes	0	No	2	2	5.6	89	1.04	51
61	6-10	ALL	2.48	1.54	0.33	14.4	24	0.5	0.036	5	5	41	5.32	0.84	0	0	0	0	0	Yes	0	No	0	No	10	21	6.1	120	0.59	81
62	6-10	BAL	0.46	0.30	0.373	45.2	12	0.4	0.003	0	0	0	0	0	0	0.3	0	0	0	No	0	No	0	No	4	4	8.4	77	1.05	62
63	6-10	ALL	2.89	3.42	0.305	5.08	129	0.9	0.0255	1.488	1	23	4	4.28	0.012	0	0.15	2	0	Yes	0	No	0	No	18	20	9	117	0.45	74
64	0-5	ALL	1.5	0.59	0.188	24.85	7.25	0	0.0175	3.083	3.083	8.5	1.3825	1.89	0	0	0	0	0	No	0	No	0	No	13	9	1.8	261	0.01	99
65	0-5	ALL	0.42	0.72	0.164	9.2	10	0.45	0.012	2	2	0	1.68	0	0	0	0	0	0	No	0	No	0	No	7	7	3.9	43	0.23	88
66	6-10	ALL	5.01	0.59	0.329	13.08	90	1.4	0.0255	3.2	3.2	22	1.75	3.78	0.009	0	0.15	0	0	No	0	No	0	No	11	17	12.2	306	0	100
67	0.5	AML	0.33	0.72	0.089	6.24	0	0.2	0	0	0	0	0	0	0	0	0	0	0	No	0.0875	No	0	No	0	0	0.9	168	0.38	61
68	0-5	ALL	2.06	2.69	0.188	4.36	149	0.45	0.03	2	2	6.4	9.225	1.26	0.009	0	0.375	0	0	Yes	0	No	0	No	2	12	3.9	108	0.19	94
69	0-5	ALL	0.54	MD	0.206	8	56.5	0.45	0.015	2	2	5	0	0	0	0	0	0	0	Yes	0	No	0	No	1	5	5.3	39	0.72	49
70	6-10	ALL	3.45	0.03	0.402	40.72	131	1.85	0.0315	6.2	6.2	27	2.95	2.52	0.009	0	0.075	0	0	No	0	No	0	No	13	18	9.6	37	0.05	95
71	2.4	AML	1.32	0.03	0.566	61	0	0.2	0	0	0	0	0	0	0	0	0	0	0	No	0.15	Yes	0	No	0	0	3.7	64	1.89	31
72	6-10	ALL	0.53	0.03	0.158	13.2	10	0.5	0.015	4.476	3.5	15	2.005	0	0	0	0	4	0	No	0	No	0	No	4	9	7.5	99	0.30	79
73	6-10	ALL	0.59	0.69	0.197	21.2	12.5	0.45	0.012	3	3	0	1.68	0	0	0	0	0	0	No	0	No	0	No	7	8	11.3	79	0.10	91
74	6-10	ALL	0.75	MD	0.25	1.8	17.5	0	0.0225	3	3	20	3.08	0.84	0	0	0	0	0	Yes	0	No	0	No	7	12	8.4	76	0.25	87
75	0-5	ALL	1.88	0.39	0.28	32.55	47.25	0.5	0.0225	3.726	2.75	16.5	2.0025	1.89	0	0	0	4	0	No	0	No	0	No	23	31	2.1	41	0.05	95
Abbreviations: AL: acute leukemia; ALL: acute lymphoblastic leukemia; AML: acute myeloid leukemia; BAL: biphenotypic acute leukemia; ITT-CP: immature testicular tissue cryopreservation; IV: intraveinous; SC: subcutaneous; CED: cumulative cyclophosphamide equivalent dose; PO: per os; IT: intrathecal; S/T: average number of spermatogonia per cross section of the seminiferous tubule; SCO: Sertoli ce…

### Sheet: Table bilateral samples
	Table S4. Individual histological data of patient No 62 (Table S1) who had a bilateral testicular tissue retrieval. Comparison of the mean number of spermatogonia per transverse section of the seminiferous tubule between the two testes. P-value: comparison between the two sides, Student t-test for independent values.
	Patient	Age range, years	Biopsy side	S/T (mean ± sd)	SCO%	p-value
	62	6-10	right	1.06 ± 1.07	63	0.97
			left	1.04 ± 1.74	60
	Abbreviations: S/T: average number of spermatogonia per cross-section of the seminiferous tubule; sd: standard deviation; SCO: Sertoli cells only
